# A novel molecular analysis approach in colorectal cancer suggests new treatment opportunities

**DOI:** 10.1101/2023.01.13.23284526

**Authors:** Elena López-Camacho, Guillermo Prado-Vázquez, Daniel Martínez-Pérez, María Ferrer-Gómez, Sara Llorente-Armijo, Rocío López- Vacas, Mariana Díaz- Almirón, Angelo Gámez-Pozo, Juan Ángel Fresno Vara, Jaime Feliu, Lucía Trilla-Fuertes

**Author notes:** Corresponding author: Lucía Trilla-Fuertes, Molecular Oncology Lab, La Paz University Hospital-IdiPAZ, Paseo de la Castellana 261, 28046, Madrid, Spain.

## Abstract

Colorectal cancer (CRC) is a molecular and clinically heterogeneous disease. In 2015, the Colorectal Cancer Subtyping Consortium classified CRC into four consensus molecular subtypes (CMS), but these CMS have had little impact on the clinical practice. The purpose of this study is to deepen into the molecular characterization of CRC. A novel approach, based on probabilistic graphical models (PGM) and sparse k-means-Consensus Cluster layer analyses was applied in order to functionally characterize CRC tumors. First, PGM was used to functionally characterize CRC, and then, sparse k-means-Consensus cluster was used to explore layers of biological information and establish classifications. To this aim, gene expression and clinical data of 805 CRC samples from three databases were analyzed. Tree different layers based on biological features were identified: adhesion, immune and molecular. The adhesion layer divided patients into high and low adhesion groups, with prognostic value. The immune layer divided patients into immune-high and immune-low groups, according to the expression of immune-related genes. The molecular layer established four molecular groups related to stem cells, metabolism, Wnt signalling pathway and extracellular functions. Immune-high patients, with a higher expression of immune-related genes and genes involved in viral mimicry response may be benefit for immunotherapy and viral mimicry-related therapies. Additionally, several possible therapeutic targets have been identified in each molecular group. Therefore, this improved CRC classification could be useful for searching new therapeutic targets and specific therapeutic strategies in CRC disease.

**Simple summary:** Colorectal cancer is a heterogeneous disease. Several efforts have been done to characterize this heterogeneity but they have not impact in clinic. In this work, we used a novel analysis approach based on identifying layers of information using expression data from colorectal tumors and characterize three different layers of information: one layer related to adhesion with prognostic value, one related to immune characteristics and one related to molecular features. The molecular layer divided colorectal tumors in stem cell, Wnt, metabolic, and extracellular groups. These molecular groups suggested some possible therapeutic targets for each group. Additionally, immune characteristics divided tumors in tumors with a high expression of immune and viral mimicry response genes and with a low expression, suggesting immunotherapy and viral mimicry related therapies as suitable for these immune-high patients.
