## Supplementary material for "A novel molecular analysis approach in colorectal cancer suggests new treatment opportunities": sup table 2su

### Sheet: NODES
IMMUNE	ADHESION	INFLAMMATORY	SOMATIC STEM CELL	EXTRACELLULAR MATRIX	CELLULAR RESPONSE	EXTRACELLULAR RESPONSE	NUCLEUS	WNT SIGNALING PATHWAYS	PLASMATIC MEMBRANE	REGULATION OF CARDIAC CONDUCTION	TRANSPORT	METABOLISM
ABCC1	AK021804	ABCA8	CLC	ADAM12	ABCB1	ABAT	AK026714 /// PELI1	ADRB1	A1CF	ACE2	ADIRF	ABCG2
AC128677.4 /// CH17-132F21.1 /// IGKV1OR-1 /// IGKV1OR-1 /// IGKV1OR10-1 /// IGKV1OR10-1 /// IGKV1OR2-2	AMIGO2	ABI3BP	CLSTN2	ADAMTS1	ABCB1 /// ABCB4	APOA2	AKAP9	AK4 /// LOC100507855	ABCC6 /// ABCC6P1 /// ABCC6P2 /// LOC101930322	ACSM3	AGPAT9	ADAMTS15
ADAM28	ANXA1	ACKR1	CNTN3	ADAMTS12	ACSL6	AZGP1	ANKRD10-IT1	APCDD1	ABHD12B /// MIR4454	ADH6	AQP8	ADH1C
ADAMDEC1	ARL4C	ACTA2	CPA3	ADAMTS2	AFAP1-AS1	AZGP1 /// AZGP1P1	ANKRD36B	APOLD1	ACVR1C	AK057259 /// AK096803	ARL14	ADM
AIM2	ARMCX1	ACTG2	DNASE1L3	AEBP1	AMACR /// C1QTNF3-AMACR	BACE2	ANP32E	AREG	ADRA2A	AKAP7	AXDND1	ADTRP
ALOX5	ARMCX2	ADH1B	DOCK11	AHNAK2	ANO1	BLACAT1	ARHGEF7	ASCL2	AOC1	ARSE	BTNL8	AGR2
ALOX5AP	ASPN	ADIPOQ	FGF13	AKAP12	BTG3	BMP7	ASB9	AXIN2	ATP10B	C10orf99	C15orf48	AGR3
ANKRD20A12P /// LOC101059949 /// LOC101060632 /// LOC101927345	ATXN1	AGTR1	FHL1	ALDH1A3	CAB39L	C4BPA	CD44	BAMBI	AUTS2	CDHR1	C2orf88	AGT
APOBEC3G	BAG2	ANK2	FRZB	ANGPTL2	CAPN6	C4BPB	CHFR	BCL11A	C2orf82	CFTR	CA1	AHCYL2
APOC1	BEX4	AOC3	GATM	ANTXR1	CBX5	CD55	CRIP1	BMP4	C9orf152	CKB	CA4	AKR1B10
APOE	BEX5	AQP1	ITGA9	AP000525.9	CCND2	CEL	CTH	CCDC113	CACNA1D	CLDN3	CD177	AKR1C2 /// LOC101930400
AQP9	BHLHE41	ARHGAP6	KISS1R	APOD	CEMIP	CELP	DAAM1	CCL24	CADPS	CTTNBP2	CDA	AKR1C3
ART3	C1S	BCHE	KIT	ARHGAP29	CFI	CLIC3	DLEU2 /// DLEU2L /// MIR15A	CHRM3	CALB1	CXCL14	CDHR5	ALDH1A1
BCL2A1	C3orf14	BEX2	METTL7A	ATF3	CHN2	COCH	EGFR	CKMT2	CCL15 /// CCL15-CCL14	DDC	CEACAM1	ALDH1A2 /// LOC101928635
BIRC3	CADM1	BNIP3	NEGR1	BASP1	CYP39A1	CPS1	EIF3B	CLDN1	CD24	DDX3Y	CEACAM7	ALDOB
BMS1P20	CALD1	C4A /// C4B /// C4B_2	NPY1R	BC017398 /// CTD-2314B22.3 /// DQ786293 /// DUXAP10 /// LL22NC03-N64E9.1	DACH1	CRYZ	EIF4A2 /// MIR1248 /// SNORA4 /// SNORA63 /// SNORA81 /// SNORD2	CLDN2	CDH17	DEFB1	CHGB	AMFR
BST2	CAV1	C7	NTN4	BCAT1	DEPDC7	CYP2B6	EP300-AS1	COL9A3	CEACAM5	DMKN	CHP2	ANG
C16orf54	CAV2	CCL11	P2RY14	BGN	ELAVL2	CYP2B6 /// CYP2B7P	EPDR1	CPA6	CEACAM6	DMRT2	CLCA4	ANKRD37
C1QA	CD200	CCL19	PBX1	BICC1	ERP27	CYP4F2	FBXL16	CRNDE	CES2	EIF1AY	CLDN23	ANXA10
C1QB	CDH1	CCL2	PRKAR2B	BNC2	FGGY	CYP4F3	FIBCD1	CTD-2377D24.6	CLRN3	ENPP3	CLDN8	ANXA13
C1QC	CDKN2B	CCL21	RGS13	C10orf10	FOXD1	DAZ1 /// DAZ2 /// DAZ3 /// DAZ4	FOXQ1	CYP4X1	EDN1	ENPP5	COL17A1	AP1S3
C1orf162	CFH	CD36	RGS5	C11orf96	FREM1	DKK1	GABPB1-AS1	DKK4	EFNA2	ENTPD5	DHRS11	APOBEC1
C5AR1	CFH /// CFHR1	CHRDL1	SCARA5	C1R	FREM2	DNAJC15	GABRE /// MIR224 /// MIR452	DNAJC6	EHF	FABP1	DHRS9	APOBEC3B
CCL18	CFL2	CHRDL2	SDPR	C3	FZD10	DSG3	GAS6-AS1	DPEP1	F5	FAM134B	EDN3	AQP3
CCL3 /// CCL3L1 /// CCL3L3	CLIC4	CLDN10	STMN2	C5orf46	GABRA2	DUSP4	GOLGA8A	EPHX4	FAM84A	FAM13A	GCG	ARG2
CCL4	CMAHP	CLU	TPSAB1	C8orf4	GABRP	EDAR	GSTT1	EREG	FAM84A /// LOC653602	FGFR3	GUCA2A	ARX
CCL5	CP	CNN1	TPSAB1 /// TPSB2	CACNA2D1	GALC	EFNB2	HIST1H1C	FABP6	FLJ22763	FOLR1	HHLA2	ASRGL1
CCL8	CPE	CRYAB	TPSB2	CCDC80	GAS2	F2RL2	HIST1H2AC	FAM92A1	FOXA3	GIPC2	HOXB13	ATOH1
CD14	DACT1	DCLK1	VANGL2	CD109	GDF15	F3	HIST1H2BD	FGF19	FUT3	GPR64	LINC00263 /// PP7080	ATP2A3
CD163	DAPK1	DES	VLDLR	CDH11	GLIS3	FAM3B	HIST1H2BG /// HIST1H2BJ	GALNT6	FXYD3	HAVCR1	LYPD8	ATP8A1
CD274	DPYD	DES /// SUPT20H		CDKN1C	GNG4	FARP1	HNRNPA2B1	GGH	GALNT4 /// POC1B-GALNT4	HKDC1	MALL	AX747630
CD52	DPYSL3	DMD		CES1 /// LOC100653057	GPCPD1	FRAS1	HNRNPU-AS1	GPR155	GCC2	HMGCS2	MCOLN2	B3GALT5
CD69	DSC3	ELF5		CH25H	GPR143	GDAP1	HPSE	GPR37 /// SEL1L2	GGT6	HSD11B2	MOGAT2	B3GNT6
CD74	DSE	FABP4		CHI3L1	GPSM2	GIF	HSPD1	GSPT2	GPA33	IGFBP2	MS4A12	B3GNT7
CD86	ECM2	FDCSP		CHST15	GPX8	GRB14	INO80D	HOXB-AS3	GPR160	IHH	NXPE1	BCAS1
CECR1	ETV1	FLNA		CILP	GRM8	HAS3	ITCH	HOXB3	GPX2	IL2RG	NXPE4	BCL2L15
CKAP2 /// DKFZp667J0810 /// IGLC1 /// IGLJ2 /// IGLJ2 /// IGLJ3 /// IGLJ3 /// IGLJ3 /// IGLV1-36 /// IGLV1-36 /// IGLV1-44 /// IGLV1-50 /// IGLV1-50 /// IGLV@	FAM129A	FOXA1		CLDN11	HENMT1	HMGN5	ITGB8	HOXB6	GUCY2C	IRX2	PADI2	BEST2
CKAP2 /// IGLC1 /// IGLJ2 /// IGLJ2 /// IGLJ3 /// IGLJ3 /// IGLJ3 /// IGLV1-44 /// IGLV2-14 /// IGLV@	FBXO32	FOXP2		CLIC6	HOXA10	HYAL1	LINC00657	HOXB8	HEPH	ISX	PCK1	BLNK
CKAP2 /// IGLC1 /// IGLJ2 /// IGLJ2 /// IGLJ3 /// IGLJ3 /// IGLJ3 /// IGLV3-1 /// IGLV3-1 /// IGLV@	FERMT2	FXYD6		CLMP	HOXA10-HOXA9 /// HOXA9 /// MIR196B	JUP /// KRT17	LINC00960	HOXB9	KCNN4	KCNJ3	PID1	BMP2
CKAP2 /// IGLC1 /// IGLV1-40 /// IGLV1-40 /// IGLV1-50 /// IGLV1-50	FST	GHR		COL10A1	HOXA13	KCNK1	LOC100506076 /// LOC100506123	HUNK	KIAA1324	KDM5D	PP7080	C19orf33
CKAP2 /// IGLC1 /// IGLV3-1 /// IGLV3-1 /// IGLV@	FZD7	GJC1		COL11A1	HOXA3	KHDRBS3	LOC101928189 /// RSRP1	ID1	LGALS4	KRT20	PRAC1	C2CD4A
CKAP2 /// IGLJ3 /// IGLV3-19 /// IGLV3-19	GNAI1	GPM6A		COL12A1	HOXA5	KLK10	LOC101928198 /// MFAP3L	IL20RA	LINC00483	LCN15	PYY	C3orf70
CLEC2B	GNB4	HINT3		COL14A1	HOXC6	KLK11	LOC101929910 /// LOC613037 /// NPIPA5 /// NPIPB3 /// NPIPB4 /// NPIPB5	ITPR2	LOC101926951 /// PCDH20	LGALS2	SEMA6A	CA12
CLEC5A	GSTM3	HSPA1A /// HSPA1B		COL15A1	IGF1R	KLK6	LOC102725188 /// LOC727820	KIAA0226L	LOC102724441 /// LOC102724951 /// LOC389831	LINC00992 /// LINC00992	SI	CA2
CLEC7A	GULP1	HSPA2		COL1A1	IGF2BP3	KLK7	LOC730102	LGR5	LRRC31	LOC101928102 /// LOC102723678 /// LOC102723709	SLC26A2	CA8
CMPK2	HDGFRP3	HSPB8		COL1A2	KANSL1-AS1	KLK8	LRIF1	LINC01234	MEP1A	LOC101928820	SLC26A3	CA9
CPVL	HLTF	KCNMA1		COL27A1	KRT23	KRT6A	LRRC16A	LOC101060400	MYO1A	LOC283070	SPINK5	CAPN8
CSF2RB	HMGCS1	KCNMB1		COL3A1	LEFTY1	KRT6B	MACC1	LOC101928100	NQO1	LOC389906	TMEM37	CAPN9
CSTA	HOXD10	KLHL13		COL4A5	LOC100132207	KRT7	MALAT1	LRP4	PGAP1	LOC441528	TRIM31	CARD16 /// CASP1
CXCL10	HPDL	LMO3		COL5A1	LOC101060264	KRT80	MBNL2 /// MBNL2	MME	POF1B	LRRC19	TRPM6	CASP1
CXCL11	HSD17B6	LMOD1		COL5A2	LOC101929036 /// PAH	LAMP2	MEGF6	MSX1	PPP1R1B	MPP7	TSPAN7	CASP2
CXCL13	ID4	LPL		COL6A1	LOC728613	LEMD1	MIR612 /// NEAT1	MSX2	PYGB	MTCL1	UGT2A3	CASP5
CXCL5	IL33	LPP		COL6A2	LY6G6D /// LY6G6F	LGR6	NME7	MTTP	RASEF	MUC12		CCDC58
CXCL6	IPW /// LOC101930404 /// PWARSN /// SNORD107 /// SNORD115-13 /// SNORD115-26 /// SNORD115-7 /// SNORD116-22 /// SNORD116-28 /// SNORD116-4	MAB21L2		COL6A3	LY75	LINC00460	NXF3	NKD1	RASGEF1A	MUC17		CCL20
CXCL8	IPW /// LOC101930404 /// PWARSN /// SNORD107 /// SNORD115-13 /// SNORD115-26 /// SNORD115-7 /// SNORD116-22 /// SNORD116-28 /// SNORD116-4 /// SNRPN	MAMDC2		COL8A1	MAP7D2	LOC101928605 /// OR2A1-AS1 /// OR2A20P /// OR2A9P	PCMTD1	NRCAM	SAMD5	MUC20		CCL28
CXCL9	KCTD15	MAOB		COLEC12	MT1E	LOC101929880 /// QPRT	PMEPA1	OR51E1	SEMA5A	MYRF		CDC6
CXCR4	KLF12	MAP1B		COMP	MT1F	LPCAT2	PRPF38B	PLEKHB1	SLC39A8	NAT2		CFB
CYAT1 /// IGLC1 /// IGLV1-44	KLHL5	MIR143HG		CPM	MT1G	LYZ	PRSS21	PON3	SLC44A4	NDNF		CFD
CYBB	LAPTM4B	MRGPRF		CRISPLD1	MT1H	MFI2	PTGDR	PPP2R2C	SLC5A1	NOX1		CHAC2
CYTIP	LEPR /// LEPROT	MRVI1		CRISPLD2	MT1M	MLK7-AS1	PYGL	PROX1	SLC6A20	NPNT		CHST4
DDX60	LHFP	MS4A1		CSGALNACT1	MT1X	MMP7	RAB18	PRSS23	SLCO5A1	NR1I2		CLCA1
DENND4B	LOC100996668 /// ZEB1	MYEF2		CST1	MT2A	MPV17L	RBM6	PTPRD	SMIM24	NR5A2		CLDN18
DOCK8	LOC389834 /// MAFIP /// TEKT4P2	MYH11		CST4	MYRIP	MSLN	RHOBTB3	RARRES1	SOWAHA	NTS		CLIC5
EGFL6	LRRC34	MYL9		CT83	NEBL	N4BP2L1	RNF213	RASSF10	SPINK1	NUDT12		CMBL
EMB	MCC	MYLK		CTGF	NETO2	NMU	RP3-368A4.6	RBP1	STXBP6	ONECUT2		COLCA2
ENPP2	MCL1	MYOCD		CTHRC1	NLRP2	NT5E	RPS24	RNF182	TMEM45B	OTC		CREB3L1
EPB41L3	MCTP1	NARR /// RAB34		CTSK	OSR2	ORM1	SAMD12	RNF43	TMPRSS2	PAQR5		CTNNB1
EPSTI1	MDFIC	NDN		CXCL12	OXGR1	ORM1 /// ORM2	SCML1	RP11-401P9.4	TSPAN12	PARM1		CTSE
ERAP1	MEIS2	NKX2-3		CYBRD1	PCLO	PABPC1L	SEC16B	SCML4	TTC39A	PAX8-AS1		CWH43
ERAP2	MIR100HG	NPTX2		CYP1B1	PDK3	PCDHB14	SEMG1	SERPINI1	TUBAL3	PBLD		CXCL1
EVI2A	MLF1	NRXN3		CYR61	PHLDA1	PHACTR2	SERPINE2	SHISA6	XK	PDE9A		CXCL2
EVI2B	MS4A7	NUPR1		DCBLD2	PLCB1	PHACTR3	SLC20A1	SLC14A1		PIGZ		CXCL3
FAM26F	MSR1	ODAM		DCDC2	PLCB4	PIAS2	SLC2A12	SLC35D3		PITX2		CYP2C18
FAM46C	MSRB3	OGN		DCN	PLK2	PIPOX	SLMO2	SLCO4A1-AS1		PLAGL1		CYP3A5
FAS	NEXN	PCP4		DDR2	PRSS33	PLA2G12B	SOX8	SP5		PPARGC1A		DEFA5
FBXO6	NGFRAP1	PDE3A		DIO2	PTCH1	PLA2G4A	SPIN3	TBX3		PPP1R14C		DEFA6
FCER1G	NHS	PDK4		DKK2	PTPRO	PLAGL2	SRPX2	TESC		PPP1R14D		DEPDC1
FCGR1B	NOV	PGM5		DPT	QPCT	PM20D2	SULT1C2	TNFRSF19		PRKACB		DHRS2
FCGR2A	NR3C1	PPP1R14A		DUSP1	RNF128	PNLIPRP2	TMEM106B	TPD52L1		PRLR		DMBT1
FCGR2B	NRP1	PRKAA2		DUSP5	RUNDC3B	PRSS2	TP53	UCA1		PRR15		DNAJC12
FCGR3A /// FCGR3B	NRP2	PRUNE2		DUXAP10 /// LINC01296	SATB1	QPRT	TPPP3	ZAK		PVRL3		DPP4
FCGR3B	OGFRL1	PTGDS		ECHDC3	SCD5	RNF157	TRIM13			RBP2		DSC2
FGL2	PCDH7	RAI2		EDNRA	SCEL	S100A2	TRIM7			RP11-44F21.5		DUOX2
FPR3	PCDHA1 /// PCDHA10 /// PCDHA11 /// PCDHA12 /// PCDHA13 /// PCDHA2 /// PCDHA3 /// PCDHA4 /// PCDHA5 /// PCDHA6 /// PCDHA7 /// PCDHA8 /// PCDHA9 /// PCDHAC1 /// PCDHAC2	REEP1		EDNRB	SCG5	SBSPON	UGGT2			RPS4Y1		DUOXA2
FYB	PDE5A	SCG2		EFEMP1	SEMA3C	SDR16C5	VMP1			SAMD13		DUSP27
G0S2	PDLIM3	SCN7A		EGR1	SESN1	SERPINB5	ZBTB20			SATB2		E2F7
GABBR1 /// UBD	PDZRN3	SFRP1		EGR3	SESN3	SFTA2	ZCCHC7			SATB2-AS1		EFCAB4B
GBP1	PEG10	SMOC2		ENO2	SHROOM2	SLC19A3	ZDHHC11 /// ZDHHC11B			SELENBP1		EGLN3
GBP2	PFN2	SMPX		EPHA3	SLC28A3	SLC22A3	ZIC2			SEMA6D		EIF2S3
GBP3	PHLDB2	SOBP		EPYC	SLC4A11	SLC2A1	ZNF207			SEPP1		EIF5A
GBP5	PKIA	SORBS1		F13A1	SOX6	SLC38A5	ZNF529			SGK2		ELOVL7
GIMAP2	PLN	SORBS2		FADS1 /// MIR1908	SYT1	SPRR1A	ZNF638 /// ZNF638-IT1			SLC16A9		EPB41L4A
GNLY	PPP1R3C	SOX2		FAM126A	TDGF1 /// TDGF1P3	SPRR1B	ZNF655			SLC38A4		EPHA4
GPNMB	PPP1R9A	SYNM		FAM198B	TFAP2A	SPRR3	ZNF704			SLC3A1		EPHB1
GPR34	PROS1	SYNPO2		FAM221A	TFCP2L1	ST6GAL1	ZNF83			SLC44A5		EPHB3
GZMA	PTPLA	TAC1		FAP	TMEM45A	SUGT1	ZNF91			SOSTDC1		ERO1L
GZMB	PTPN13	TAGLN		FAR2P2 /// FAR2P3	TNFSF9	SYNE4				SOX1		FAM110C
GZMK	PWAR6	TFPI2		FBLN1	TPBG	TACSTD2				SPAG1		FAM149A
HCAR3	QKI	THBS4		FBN1	TPTEP1	TCN1				SPAG16		FAM169A
HCLS1	RAB23	THRB		FGF7 /// KGFLP1 /// KGFLP2	TRIB2	TM4SF1				SULT1B1		FAM3D
HLA-DMA	RAMP1	TMEM150C		FIBIN	ULBP2	TRIM29				TINAG		FCGBP
HLA-DMB	RBMS1	TMEM35		FKBP1B	VAV3	TRIP6				TM4SF20		FFAR4
HLA-DPA1	RBMS3	TNS1		FLRT2 /// LOC100506718	WDR72	TXNL4A				TM4SF4		FGFBP1
HLA-DPB1	RBP4	TPM2		FN1	WIF1	VNN1				TMED6		FGFR2
HLA-DQA1	RDX	TUBB2B		FNDC1		ZNF711				TMEM56		FLRT3
HLA-DQA1 /// HLA-DQA2 /// LOC100509457	RNF217	TUBB6		FOS						TNFSF11		FMO5
HLA-DQA1 /// LOC100509457	ROBO1	UBE2E2		FOSB						TOX3		FRMD3
HLA-DQB1	RORA	VIP		FOXC1						TRNP1		FRMD5
HLA-DQB1 /// HLA-DRB1 /// HLA-DRB3 /// HLA-DRB4 /// HLA-DRB5 /// HLA-DRB6 /// LOC100996809 /// LOC101060835	RTN1	WFDC1		FRMD6						TXLNGY		FZD3
HLA-DQB1 /// HLA-DRB1 /// HLA-DRB3 /// HLA-DRB4 /// LOC100996809 /// LOC101060835	SCD	ZCCHC24		FSCN1						UNC93A		GABRB2
HLA-DQB1 /// HLA-DRB1 /// HLA-DRB4 /// HLA-DRB5 /// LOC100996809 /// LOC101060835	SGCE	ZNF518B		GAS1						USP9Y		GAL
HLA-DQB1 /// LOC101060835	SLC24A3	ZNF880		GEM						VIL1		GALNT5
HLA-DRA	SLC2A10	ZSCAN18		GFPT2						XIST		GBA3
HLA-DRB1 /// HLA-DRB1	SMARCA1			GJA1						ZBTB10		GCNT3
HLA-DRB1 /// HLA-DRB3 /// HLA-DRB4 /// HLA-DRB5 /// LOC100996809	SNRPN /// SNURF			GJB2						ZFY		GDA
HLA-DRB1 /// HLA-DRB4 /// LOC100996809	SPARCL1			GLT8D2								GINS1
HLA-DRB4	SQLE			GPC6								GNAS
IBSP	SSPN			GPM6B								GNE
ICAM1	STEAP1			GPX3								GOLIM4
IDO1	STON1			GREM1								GP2
IFI16	SYNC			GRP								GPR126
IFI44	TBC1D9			GUCY1A3								GPR128
IFI44L	TFPI			GXYLT2								GRHL1
IFI6	TFRC			H19 /// MIR675								HAGLR
IFIT1	TGFBR3			HAS2								HEPACAM2
IFIT2	TLR4			HBA1 /// HBA2								HGD
IFIT3	TMEM200A			HBB								HNRNPH1
IGH /// IGHA1 /// IGHA2	TMEM47			HMCN1								HPGD
IGH /// IGHA1 /// IGHA2 /// IGHD /// IGHG1 /// IGHG2 /// IGHG3 /// IGHM /// IGHV4-31	TMEM71			HMGA2								HS6ST2
IGH /// IGHA1 /// IGHA2 /// IGHD /// IGHG1 /// IGHG3 /// IGHG4 /// IGHM /// IGHV3-23 /// IGHV4-31	TSPAN2			HOPX								HSD17B2
IGH /// IGHA1 /// IGHA2 /// IGHD /// IGHG1 /// IGHG3 /// IGHG4 /// IGHM /// IGHV4-31	VCAM1			HSD11B1								HSPA4L
IGH /// IGHA1 /// IGHA2 /// IGHG1 /// IGHG2 /// IGHG3 /// IGHM /// IGHV4-31 /// LOC102725526	WASF3			HSPA6								IL18
IGH /// IGHA1 /// IGHD /// IGHG1 /// IGHG3 /// IGHM /// IGHV3-23 /// IGHV4-31	WWTR1			HTR2B								IL1R2
IGHA1 /// IGHA2 /// IGHD /// IGHG1 /// IGHG3 /// IGHG4 /// IGHM /// IGHV4-31	ZDHHC2			HTRA1								IL7
IGHA1 /// IGHA2 /// IGHD /// IGHG1 /// IGHG3 /// IGHM /// IGHV4-31	ZEB2			IGF1								INSM1
IGHA1 /// IGHA2 /// IGHG1 /// IGHG3 /// IGHM /// IGHV3-23 /// IGHV4-31				IGF2 /// INS-IGF2								IQGAP2
IGHA1 /// IGHD /// IGHG1 /// IGHG3 /// IGHM /// IGHV4-31				IGFBP5								ISL1
IGHA1 /// IGHG1 /// IGHM				IGFL2								ITGB6 /// LOC100505984
IGHA1 /// IGHG1 /// IGHM /// IGHV3-23 /// IGHV4-31				IL11								ITLN1
IGHA1 /// IGHV4-31				IL17RD								KCNMB4
IGHD				IL24								KIAA1211
IGHG1 /// IGHG2 /// IGHM /// IGHV4-31 /// MIR8071-1 /// MIR8071-2				IL6								KIAA1244
IGHG1 /// IGHM				INHBA								KLF4
IGHM				INHBB								L1CAM
IGJ				ISLR								L1TD1
IGK				ISM1								LAMA1
IGK /// IGKC				ITGBL1								LAMA3
IGKC				KAL1								LARP6
IGKC /// IGKV2-28 /// IGKV2-28 /// IGKV2D-28 /// IGKV2D-28				KCTD12								LCN2
IGKV1-17 /// IGKV1-17				KIF26B								LDHB
IGKV1-37 /// IGKV1-37 /// IGKV1D-37 /// IGKV1D-37				KLF9								LEPREL1
IGKV1OR2-108 /// IGKV1OR2-108				LEF1								LINC00261
IGLC1				LIMCH1								LINC01133
IGLC1 /// IGLJ3 /// IGLV2-14 /// IGLV@				LINC01279								LINC01207
IGLC1 /// IGLV3-10 /// IGLV3-10				LOC100130872 /// SPON2								LIPG
IGLC1 /// IGLV3-25 /// IGLV3-25				LOC101928916 /// NNMT								LOC100506558 /// MATN2
IGLJ3				LOC102725271 /// NTM								LOC100652777 /// PLA2G10
IGLJ3 /// IGLV3-19 /// IGLV3-19				LOC283352								LOC101929549
IGLL3P				LOX								LOC101930067
IGLL5				LOXL1								LOC102724257 /// TMC5
IGLV1-44				LOXL2								LOC285628 /// MIR146A
IL13RA2				LRRC15								LRP8
IL1B				LUM								MAOA
IL1RN				MAGEA10-MAGEA5 /// MAGEA5								MAP7
IL7R				MAGEA12								ME1
ISG15				MAGEA2 /// MAGEA2B								MFSD4
ITGAM				MAGEA3 /// MAGEA6								MLPH
ITGB2				MAGEA6								MMP28
ITM2A				MAP9								MOCOS
KLRC1 /// KLRC2				MCOLN3								MRAP2
KYNU				MEIS1								MS4A8
LAPTM5				MFAP2								MUC1
LCK				MFAP5								MUC2
LCP2				MGP								MUC4
LOC100129518 /// SOD2				MITF								MUC5AC
LOC100293211				MMP11								MUC5B
LOC101928620 /// POU2AF1				MMP2								NFKBIZ
LOC389831				MXRA5								NR3C2
LY6E				MYH10								NRN1
LY96				NOX4								NTRK2
MAFB				NR4A2								OLFM4
MICB				NXN								OXCT1
MMP1				OBSL1								PBK
MMP10				OLFML2B								PCCA
MMP12				OLFML3								PCSK1
MMP3				PAPPA								PDZK1IP1
MMP9				PCOLCE								PHGDH
MNDA				PDE10A								PI3
MPEG1				PDGFC								PIGR
MRC1				PDGFRA								PKIB
MRPS21				PDGFRL								PLA2G2A
MS4A4A				PI15								PLAC8
MS4A6A				PLA1A								PLD1
MX1				PLAU								PLIN2
MZB1				PLTP								PLLP
NCF2				PLXDC2								PMAIP1
OAS2				POSTN								PROM1
OLR1				PPAPDC1A								PROM2
PDE4B				PRKCDBP								PSAT1
PLA2G16				PRR9								PSPH
PLA2G7				PRRX1								PTGER2
PLEK				PTGIS								PTGER4
PLXNC1				PTGS2								PTP4A3
PNMA2				RAB31								PTPRN2
PPBP				RARRES2								PTPRR
PROK2				RASSF8								RAB27B
PTPRC				RGS2								RAP1GAP
RARRES3				RGS4								RASD1
RGS1				RNA45S5								RASSF6
RSAD2				ROBO2								REG1A
S100A8				RP3-428L16.2								REG1B
S100A9				RRAGD								REG3A
SAMD9				RSPO3								REG4
SAMD9L				RUNX1T1								RETNLB
SAMSN1				RUNX2								RGMB
SELL				S100A4								RHBDL2
SERPINB2				S100A6								RNF125
SLAMF7				SACS								RNF186
SLAMF8				SCUBE3								RP11-38P22.2
SPATA18				SDC2								RPL22L1
SRGN				SELE								RPL31
STAT1				SERPINE1								RRAS2
TAGAP				SERPINF1								RTEL1-TNFRSF6B /// TNFRSF6B
TLR3				SERPING1								S100A14
TLR8				SFRP2								S100P
TMCC3				SFRP4								SAA1 /// SAA2
TNFRSF17				SHISA2								SAA1 /// SAA2 /// SAA2-SAA4
TNFSF13B				SIK1								SCGB2A1
TRBC1				SLC2A14 /// SLC2A3								SCIN
TREM1				SLC2A3								SCNN1A
TRIM22				SLC43A3								SCRN1
TYROBP				SLIT2								SERPINA1
VSIG4				SNAI2								SERPINA3
VSNL1				SNORD3A /// SNORD3B-1 /// SNORD3B-2 /// SNORD3C /// SNORD3D								SGPP2
XAF1				SOCS3								SIDT1
abParts /// IGKC /// IGKV4-1 /// IGKV4-1				SPARC								SLAIN1
				SPOCK1								SLC12A2
				SPON1								SLC16A14
				SPP1								SLC1A1
				SRPX								SLC28A2
				ST6GAL2								SLC4A4
				ST6GALNAC5								SLC51A
				STC1								SLC6A14
				STEAP4								SLC6A8
				SULF1								SLC7A11
				TDO2								SLCO1B3
				TGFB1								SLITRK6
				THBS1								SLPI
				THBS2								SMAD9
				TIMP2								SMIM14
				TIMP3								SMPDL3A
				TMEM158								SNHG5 /// SNORD50A /// SNORD50B
				TNC								SPINK4
				TNFAIP6								SRSF6
				TNFSF4								SSTR1
				TWIST1								ST6GALNAC1
				VCAN								STC2
				VGLL3								STMN3
				WISP1								STXBP1
				WNT5A								STYK1
				WT1								SYT13
				ZFPM2								SYTL1
				ZNF331								SYTL5
				ZNF595								TAF9B
												TC2N
												TCEA3
												TFF1
												TFF2
												TFF3
												TGFA
												TMC5
												TMEM176A
												TMEM64
												TMPO
												TMPRSS3
												TNFRSF11A
												TNFRSF11B
												TNIK
												TOP2A
												TOX
												TRIM36
												TRPA1
												TSPAN1
												UBA6
												UGT1A1 /// UGT1A10 /// UGT1A3 /// UGT1A4 /// UGT1A5 /// UGT1A6 /// UGT1A7 /// UGT1A8 /// UGT1A9
												UGT1A1 /// UGT1A10 /// UGT1A4 /// UGT1A6 /// UGT1A8 /// UGT1A9
												UGT1A1 /// UGT1A3 /// UGT1A5 /// UGT1A8 /// UGT1A9
												UGT2B15
												UGT2B17
												UGT8
												VSIG2
												WFDC2
												WISP3
												XDH
												ZBTB7C
												ZC3H12C
												ZG16
												ZG16B
