## Supplementary material for "A novel molecular analysis approach in colorectal cancer suggests new treatment opportunities": sup table 3

### Sheet: adhesion layer
adhesion layer (layers 1 and 5)
ACTA2
ACTG2
ADAM12
ADAMTS1
ADAMTS12
ADAMTS2
AEBP1
AHNAK2
AK021804
AKAP12
ALOX5AP
ANGPTL2
ANK2
ANTXR1
ANXA1
AOC3
APOD
ARMCX1
ARMCX2
ASPN
BAG2
BASP1
BCAT1
BEX4
BGN
BICC1
BNC2
C10orf10
C11orf96
C1R
C1S
C3
C5AR1
C7
CACNA2D1
CALD1
CAV2
CCDC80
CCL18
CCL21
CD109
CDH11
CFL2
CHRDL1
CHST15
CLDN11
CLMP
CLU
CNN1
COL10A1
COL11A1
COL12A1
COL14A1
COL15A1
COL1A1
COL1A2
COL3A1
COL5A1
COL5A2
COL6A1
COL6A2
COL6A3
COL8A1
COLEC12
COMP
CRISPLD1
CRISPLD2
CRYAB
CTGF
CTHRC1
CTSK
CXCL12
CXCL5
CYBRD1
CYP1B1
CYR61
DACT1
DCLK1
DCN
DDR2
DES
DPT
DPYSL3
ECM2
EFEMP1
EPYC
F13A1
FAP
FBLN1
FBN1
FBXO32
FERMT2
FGF7 /// KGFLP1 /// KGFLP2
FHL1
FIBIN
FLNA
FLRT2 /// LOC100506718
FN1
FNDC1
FRMD6
FXYD6
GAS1
GEM
GFPT2
GJA1
GLT8D2
GPC6
GPNMB
GPX3
GPX8
GREM1
GUCY1A3
GULP1
HMCN1
HOPX
HSD11B1
HSD17B6
HSPB8
HTRA1
IGFBP5
IL6
INHBA
ISLR
ISM1
ITGAM
ITGBL1
KAL1
KCNMA1
KCNMB1
KCTD12
KIF26B
LHFP
LINC01279
LMOD1
LOC100996668 /// ZEB1
LOC101928916 /// NNMT
LOC102725271 /// NTM
LOX
LOXL1
LUM
MAB21L2
MAP1B
MCC
MDFIC
MEIS1
MEIS2
MFAP2
MFAP5
MGP
MIR100HG
MIR143HG
MITF
MMP1
MMP2
MRGPRF
MS4A4A
MSR1
MSRB3
MXRA5
MYH10
MYH11
MYL9
MYLK
NARR /// RAB34
NDN
NEXN
NOX4
NRP1
NRP2
NXN
OGN
OLFML2B
OLR1
PAPPA
PCDH7
PCOLCE
PDGFC
PDGFRL
PDLIM3
PHLDB2
PI15
PLN
PLXDC2
POSTN
PPAPDC1A
PPP1R3C
PRKCDBP
PRRX1
PTGIS
PTGS2
RAB31
RARRES2
RASSF8
RBMS1
RBMS3
RGS4
RP3-428L16.2
RSPO3
RUNX1T1
RUNX2
SDC2
SERPINE1
SERPING1
SFRP2
SFRP4
SGCE
SLC2A14 /// SLC2A3
SLC2A3
SLIT2
SMARCA1
SNAI2
SPARC
SPARCL1
SPOCK1
SPP1
SSPN
ST6GALNAC5
STEAP4
STON1
SULF1
SYNC
SYNM
SYNPO2
TAGLN
THBS1
THBS2
THBS4
TIMP2
TIMP3
TMEM45A
TMEM47
TNC
TNFAIP6
TNFSF4
TNS1
TPM2
TREM1
TSPAN2
TUBB6
TWIST1
UBE2E2
VCAN
VGLL3
WISP1
WWTR1
ZFPM2

### Sheet: immune layer
immune layer (layers 3 and 8)
ABCC1
abParts /// IGKC /// IGKV4-1 /// IGKV4-1
AC128677.4 /// CH17-132F21.1 /// IGKV1OR-1 /// IGKV1OR-1 /// IGKV1OR10-1 /// IGKV1OR10-1 /// IGKV1OR2-2
ADH1B
AOC1
APOBEC3G
APOC1
APOE
AQP9
ARL4C
ARSE
ATP10B
BCL2A1
BIRC3
BST2
C1orf162
C1QA
C1QB
C1QC
CACNA1D
CADPS
CCL2
CCL3 /// CCL3L1 /// CCL3L3
CCL4
CCL5
CCL8
CD14
CD163
CD274
CD52
CD69
CD74
CD86
CDH17
CFH
CFH /// CFHR1
CHI3L1
CHP2
CKAP2 /// DKFZp667J0810 /// IGLC1 /// IGLJ2 /// IGLJ2 /// IGLJ3 /// IGLJ3 /// IGLJ3 /// IGLV1-36 /// IGLV1-36 /// IGLV1-44 /// IGLV1-50 /// IGLV1-50 /// IGLV@
CKAP2 /// IGLC1 /// IGLJ2 /// IGLJ2 /// IGLJ3 /// IGLJ3 /// IGLJ3 /// IGLV1-44 /// IGLV2-14 /// IGLV@
CKAP2 /// IGLC1 /// IGLV3-1 /// IGLV3-1 /// IGLV@
CLEC2B
CLEC5A
CLEC7A
CMPK2
CPA3
CSF2RB
CXCL10
CXCL11
CXCL13
CXCL8
CXCL9
CXCR4
CYAT1 /// IGLC1 /// IGLV1-44
CYBB
CYP39A1
DAPK1
DEFA5
DEFA6
DENND4B
DOCK8
DPYD
DSE
ENO2
EVI2A
EVI2B
FABP4
FABP6
FAM129A
FAM26F
FAM84A /// LOC653602
FCER1G
FCGR1B
FCGR2A
FCGR2B
FCGR3A /// FCGR3B
FCGR3B
FGL2
FPR3
FSCN1
FYB
G0S2
GABBR1 /// UBD
GALNT6
GBP1
GBP2
GBP5
GCC2
GNB4
GNLY
GPR160
GPX2
GUCY2C
GZMA
HCAR3
HCLS1
HLA-DMA
HLA-DMB
HLA-DPA1
HLA-DPB1
HLA-DQA1 /// HLA-DQA2 /// LOC100509457
HLA-DQA1 /// LOC100509457
HLA-DQB1
HLA-DQB1 /// HLA-DRB1 /// HLA-DRB3 /// HLA-DRB4 /// LOC100996809 /// LOC101060835
HLA-DQB1 /// HLA-DRB1 /// HLA-DRB4 /// HLA-DRB5 /// LOC100996809 /// LOC101060835
HLA-DQB1 /// LOC101060835
HLA-DRA
HLA-DRB1 /// HLA-DRB1
HLA-DRB1 /// HLA-DRB4 /// LOC100996809
HSD11B2
HSPA6
IBSP
ICAM1
ID1
IDO1
IFI16
IFI44
IFI44L
IFIT1
IFIT2
IFIT3
IGF1
IGH /// IGHA1 /// IGHA2 /// IGHD /// IGHG1 /// IGHG3 /// IGHG4 /// IGHM /// IGHV3-23 /// IGHV4-31
IGH /// IGHA1 /// IGHA2 /// IGHG1 /// IGHG2 /// IGHG3 /// IGHM /// IGHV4-31 /// LOC102725526
IGHA1 /// IGHD /// IGHG1 /// IGHG3 /// IGHM /// IGHV4-31
IGHA1 /// IGHG1 /// IGHM /// IGHV3-23 /// IGHV4-31
IGHD
IGHG1 /// IGHG2 /// IGHM /// IGHV4-31 /// MIR8071-1 /// MIR8071-2
IGHM
IGK /// IGKC
IGKC
IGKC /// IGKV2-28 /// IGKV2-28 /// IGKV2D-28 /// IGKV2D-28
IGKV1-17 /// IGKV1-17
IGKV1-37 /// IGKV1-37 /// IGKV1D-37 /// IGKV1D-37
IGKV1OR2-108 /// IGKV1OR2-108
IGLC1
IGLC1 /// IGLJ3 /// IGLV2-14 /// IGLV@
IGLC1 /// IGLV3-10 /// IGLV3-10
IGLC1 /// IGLV3-25 /// IGLV3-25
IGLJ3
IGLL5
IGLV1-44
ISG15
ITCH
ITGB2
ITM2A
KYNU
LAPTM5
LCP2
LOC101928620 /// POU2AF1
LY6E
LY96
MACC1
MAFB
MICB
MMP9
MNDA
MPEG1
MRC1
MS4A6A
MS4A7
MX1
MYRIP
NAT2
NCF2
NME7
NR3C1
OAS2
PBLD
PCSK1
PLA2G7
PLAU
PLEK
PLK2
PLXNC1
PROM1
PRR15
PTCH1
PTPRC
QKI
RAMP1
RARRES3
RBM6
RGS1
RGS2
RSAD2
S100A8
SAMD12
SAMD9L
SAMSN1
SELL
SERPINB2
SERPINF1
SLAMF7
SLAMF8
SLC43A3
SOCS3
SOWAHA
SPON1
SRGN
SRPX
STAT1
STC1
TAGAP
TDO2
TGFB1
TINAG
TLR8
TNFSF13B
TRBC1
TRIB2
TRIM22
TYROBP
UGT1A1
UGT2A3
VCAM1
VIL1
VSIG4
XAF1
ZEB2

### Sheet: molecular layer
Molecular layer (layers 2,4 and 6)
A1CF
ABAT
ABCB1
ACE2
ACSL6
ADH1C
ADTRP
AGR2
AGR3
AK4 /// LOC100507855
AKR1B10
ALOX5
AMACR /// C1QTNF3-AMACR
ANO1
APCDD1
APOLD1
AQP3
AREG
ASCL2
AXIN2
BCL11A
C10orf99
CA1
CA2
CAB39L
CALB1
CD55
CDHR1
CEACAM7
CEL
CELP
CFTR
CHN2
CLCA1
CLCA4
CLDN18
COL9A3
CPS1
CREB3L1
CRIP1
CTSE
CTTNBP2
CXCL14
CYP2B6
CYP2B6 /// CYP2B7P
DACH1
DDC
DHRS9
DMBT1
DPEP1
DUOX2
DUSP4
ENPP3
EPDR1
EREG
ERP27
FABP1
FAM3B
FAM84A
FARP1
FCGBP
FREM2
GCNT3
GGH
GNG4
GPR126
GPR143
GPSM2
GRM8
GSPT2
HEPACAM2
HMGCS2
HOXC6
HPSE
HSD17B2
HUNK
HYAL1
IFI6
IGF2 /// INS-IGF2
IGF2BP3
IL1R2
IL1RN
ISX
ITLN1
KIAA0226L
KLK10
KLK11
KRT20
KRT23
LEFTY1
LGR5
LINC00261
LOC101929036 /// PAH
LOC101929880 /// QPRT
LRP4
LRRC19
LY6G6D /// LY6G6F
LYPD8
LYZ
MAP7D2
MEP1A
MLPH
MS4A12
MT1E
MUC1
MUC12
MUC2
MUC4
MUC5B
MYRF
NKD1
NOX1
NR1I2
NXPE4
OLFM4
PCK1
PIGR
PLA2G12B
PLA2G2A
PLA2G4A
PLAC8
PLAGL2
PLCB4
PLLP
PMEPA1
PNMA2
PPP1R14C
PPP1R14D
PROX1
PTPRD
PTPRO
QPCT
QPRT
RAB27B
RARRES1
REEP1
REG1A
REG1B
REG4
RETNLB
RNF125
RNF43
SATB2
SDR16C5
SELENBP1
SERPINB5
SESN1
SI
SLC1A1
SLC26A2
SLC26A3
SLC35D3
SLC3A1
SLC4A4
SPIN3
SPINK1
SPINK4
SRPX2
ST6GAL1
ST6GALNAC1
SYTL1
TCN1
TDGF1 /// TDGF1P3
TFAP2A
TFF1
TFF2
TMEM150C
TRIM7
TRNP1
UGT2B17
VAV3
VNN1
VSIG2
WIF1
ZBTB10
ZG16
ZIC2
