## Supplementary material for "A novel molecular analysis approach in colorectal cancer suggests new treatment opportunities": sup table 4

### Sheet: Adhesion
Adhesion 100 more significant genes
ADAM12
ADAMTS2
AEBP1
AK021804
AKAP12
ANTXR1
AOC3
ASPN
BCAT1
BGN
C1S
CACNA2D1
CALD1
CCDC80
CCL18
CDH11
CLMP
CNN1
COL10A1
COL11A1
COL12A1
COL15A1
COL1A1
COL1A2
COL3A1
COL5A1
COL5A2
COL6A2
COL6A3
COL8A1
COLEC12
COMP
CTHRC1
CXCL12
CYP1B1
DCN
DDR2
DPT
DPYSL3
EFEMP1
FAP
FBLN1
FBN1
FERMT2
FN1
FNDC1
FRMD6
GAS1
GLT8D2
GPC6
GPNMB
GREM1
GUCY1A3
HOPX
IGFBP5
INHBA
ISLR
ITGBL1
LINC01279
LOC101928916 | NNMT
LOC102725271 | NTM
LOX
LUM
MAB21L2
MEIS1
MFAP5
MGP
MIR100HG
MITF
MMP2
MSRB3
MXRA5
MYL9
MYLK
NEXN
NOX4
PCDH7
PHLDB2
PLN
POSTN
PPAPDC1A
PRRX1
PTGIS
RAB31
RP3-428L16.2
SERPINF1
SERPING1
SFRP2
SFRP4
SLIT2
SPARC
SPOCK1
SPP1
STON1
SULF1
SYNPO2
TAGLN
THBS2
TIMP2
TIMP3
TNC
TNFAIP6
TNS1
TPM2
VCAN
VGLL3
WISP1

### Sheet: Immune 
Immune 100 more significant genes
ABAT
ACSL6
ALOX5
AMACR | C1QTNF3-AMACR
ANO1
ANXA1
ASCL2
AXIN2
C16orf54
C1QA
C1QB
CCL5
CD163
CD52
CEL
CELP
CFD
CHN2
CKAP2 | DKFZp667J0810 | IGLC1 | IGLJ2 | IGLJ2 | IGLJ3 | IGLJ3 | IGLJ3 | IGLV1-36 | IGLV1-36 | IGLV1-44 | IGLV1-50 | IGLV1-50 | IGLV@
CRIP1
CSF2RB
CTSE
CXCL13
CXCR4
CYP2B6 | CYP2B7P
CYTIP
DAPK1
DOCK8
DPEP1
DPYD
DUSP4
EREG
EVI2B
FAM46C
FARP1
FCER1G
FCGR2B
GCNT3
GNG4
GPR143
GPSM2
GZMA
HCLS1
HLA-DMA
HLA-DPB1
HLA-DQA1 | HLA-DQA2 | LOC100509457
HLA-DQB1 | HLA-DRB1 | HLA-DRB3 | HLA-DRB4 | LOC100996809 | LOC101060835
HLA-DQB1 | HLA-DRB1 | HLA-DRB4 | HLA-DRB5 | LOC100996809 | LOC101060835
HLA-DRA
HUNK
IGH | IGHA1 | IGHA2 | IGHD | IGHG1 | IGHG3 | IGHG4 | IGHM | IGHV3-23 | IGHV4-31
IGHA1 | IGHG1 | IGHM | IGHV3-23 | IGHV4-31
IGHM
IGK | IGKC
IGKC
IGKC | IGKV2-28 | IGKV2-28 | IGKV2D-28 | IGKV2D-28
IGKV1-17 | IGKV1-17
IGKV1-37 | IGKV1-37 | IGKV1D-37 | IGKV1D-37
IGKV1OR2-108 | IGKV1OR2-108
IGLC1 | IGLV3-10 | IGLV3-10
IGLC1 | IGLV3-25 | IGLV3-25
IGLJ3
IL1R2
KIAA0226L
KRT23
KYNU
LCP2
LOC101928620 | POU2AF1
LOC101929036 | PAH
LOC101929880 | QPRT
LY6G6D | LY6G6F
LY96
LYZ
MRC1
MS4A4A
MT1E
MT1X
MT2A
NKD1
PLA2G2A
PLA2G4A
PLAGL2
PTPRC
PTPRO
QPRT
RAB27B
RARRES1
RARRES3
REG4
RNF125
RNF43
SAMD9L
SAMSN1
SLAMF7
SPON1
SRGN
TDGF1 | TDGF1P3
TRIB2
VAV3

### Sheet: Molecular 1 (stem cells)
Stem cells (M1) 100 more significant genes
ACE2
ADAMDEC1
ADH1C
ADTRP
AK057259 | AK096803
AKR1B10
AOC1
AQP8
ARL14
B3GALT5
B3GNT7
BEST2
C10orf99
C15orf48
CA1
CA2
CA4
CCL28
CD177
CDHR5
CEACAM7
CHP2
CLCA1
CLCA4
CLDN23
CLDN8
CNTN3
CXCL14
DHRS9
DUOX2
EDN3
ENTPD5
FABP1
FAM134B
FAM3D
FCGBP
GCG
GPA33
GUCA2A
HEPACAM2
HHLA2
HSD11B2
IGH | IGHA1 | IGHA2
IGJ
ISX
ITLN1
KIAA0226L
KRT20
LEFTY1
LGALS2
LOC100652777 | PLA2G10
LRRC19
LYPD8
MEP1A
MFSD4
MOGAT2
MS4A12
MT1M
MUC12
MUC2
MUC4
NKX2-3
NR3C2
NXPE1
NXPE4
OLFM4
PADI2
PBLD
PCK1
PDE9A
PIGR
PKIB
PLA2G2A
PLAC8
PPP1R14D
PRAC1
PRKACB
PYY
SCARA5
SCGB2A1
SELENBP1
SEMA6D
SEPP1
SI
SLC26A2
SLC26A3
SLC4A4
SPINK4
SPINK5
ST6GALNAC1
SULT1B1
TRPM6
TSPAN1
UGT1A1 | UGT1A10 | UGT1A3 | UGT1A4 | UGT1A5 | UGT1A6 | UGT1A7 | UGT1A8 | UGT1A9
UGT2A3
UGT2B15
UGT2B17
VSIG2
XDH
ZG16

### Sheet: Molecular 2 (metabolic)
Metabolic (M2) 100 more significant genes
ADTRP
AGR2
AGR3
AGT
AKR1B10
ALDOB
ANG
ANO1
APCDD1
APOLD1
AQP3
ASCL2
ASRGL1
ATOH1
B3GNT6
C4BPB
CA8
CAB39L
CAPN9
CD55
CEL
CELP
CLCA1
CPS1
CREB3L1
CRIP1
CTSE
DMBT1
DUSP4
EGLN3
EREG
FARP1
FCGBP
FFAR4
GCNT3
GNG4
GPR126
HEPACAM2
HYAL1
IL1R2
IQGAP2
ITLN1
KIAA0226L
KIAA1324
KLF4
KLK11
KRT23
L1TD1
LINC00261
LINC01207
LOC101929549
LOC101929880 | QPRT
LY6G6D | LY6G6F
LYZ
MLPH
MMP28
MRAP2
MUC17
MUC2
MUC4
MUC5AC
MYRF
NXF3
PLA2G4A
PLAGL2
PLLP
PTGER2
QPRT
RAB27B
RAP1GAP
RARRES1
REEP1
REG1A
REG1B
REG4
RETNLB
RHBDL2
RNF125
SDR16C5
SEMG1
SERPINA1
SERPINB5
SI
SIDT1
SLAIN1
SLITRK6
SPINK4
SRPX2
ST6GAL1
ST6GALNAC1
SYTL1
TC2N
TCN1
TFF1
TMEM150C
TNFRSF11A
TOX
TRIM7
TSPAN1
VNN1
VSIG2
ZBTB7C

### Sheet: Molecular 3( Wnt signaling path
WNT pathway (M3) 100 more significant genes
ABAT
ACSL6
ADTRP
AGPAT9
AGR2
AGR3
AKR1B10
AMACR | C1QTNF3-AMACR
ANG
AQP3
ASCL2
B3GALT5
B3GNT6
B3GNT7
CA1
CA2
CAB39L
CCL28
CD55
CEL
CELP
CLCA1
CLCA4
CREB3L1
CRIP1
CTSE
CYP2B6 | CYP2B7P
DHRS9
DUSP4
EPDR1
EREG
FARP1
FCGBP
FFAR4
FRMD3
GCNT3
GNE
GNG4
GPR126
GPR143
HEPACAM2
HPSE
HSD17B2
IL1R2
IQGAP2
ITLN1
KCNK1
KIAA0226L
KIAA1211
KLF4
KRT23
LINC00261
LOC101929880 | QPRT
LY6G6D | LY6G6F
MLPH
MMP28
MS4A12
MT1E
MT1H
MT1M
MT1X
MUC1
MUC2
MUC4
MUC5B
NR3C2
PLA2G12B
PLA2G2A
PLA2G4A
PLAC8
PLAGL2
PLLP
QPRT
RAB27B
RARRES1
REEP1
REG1A
REG4
RHBDL2
RNF125
RNF43
SCGB2A1
SCIN
SDR16C5
SERPINB5
SI
SLC1A1
SLC4A4
SLC6A14
SPINK4
ST6GALNAC1
SYTL1
TC2N
TCN1
TDGF1 | TDGF1P3
TFAP2A
TFF1
TOX
TRIM7
TSPAN1
UGT2B17
VAV3
VNN1
VSIG2
ZBTB7C
ZG16

### Sheet: Molecular 4 (extracellular)
Extracellular (M4) 100 more significant genes
ABAT
ABCB1
ABCC6 | ABCC6P1 | ABCC6P2 | LOC101930322
ACE2
AK057259 | AK096803
AMACR | C1QTNF3-AMACR
AOC1
ASCL2
ATP10B
AXIN2
C10orf99
CD24
CDH17
CDHR1
CEACAM5
CEACAM7
CEL
CFTR
CHN2
CHP2
CLCA1
CTTNBP2
CXCL14
CYP2B6
CYP2B6 | CYP2B7P
DACH1
DDC
DPEP1
DUOX2
DUSP4
ENTPD5
FABP1
FAM134B
FAM3D
FAM84A
FAM84A | LOC653602
FLJ22763
GGH
GPA33
GPR160
GPSM2
GRM8
GUCY2C
HMGCS2
HOXC6
HSD11B2
HUNK
IHH
ISX
KIAA0226L
KRT20
KRT23
LEFTY1
LINC00483
LOC101929880 | QPRT
LRP4
LRRC19
LRRC31
LY6G6D | LY6G6F
LYPD8
MEP1A
MUC12
MUC20
NAT2
NOX1
NR1I2
NXPE1
NXPE4
OLFM4
PBLD
PIGZ
PLAGL2
PLCB4
PPP1R14C
PPP1R14D
PRLR
PRR15
PTPRD
QPRT
RNF43
SAMD12
SAMD13
SATB2
SELENBP1
SEMA5A
SGK2
SLC26A2
SLC26A3
SLC3A1
SOWAHA
SPINK1
TDGF1 | TDGF1P3
TFAP2A
TFCP2L1
TINAG
TRIB2
TRNP1
VAV3
VIL1
